# Evaluation of a serum protein signature as monitoring biomarker for Duchenne Muscular Dystrophy in a long-term clinical trial with corticosteroids

**DOI:** 10.64898/2025.12.18.25342544

**Authors:** Chiara Degan, Rebecca A. Tobin, Sharon I. de Vries, Albert Jiménez-Requena, Amela Peco, Michela Guglieri, Jordi Diaz-Manera, Yuri E. M. van der Burgt, Bart J. M. Vlijmen, DMD investigators of the Muscle Study Group, Yetrib Hathout, Cristina Al-Khalili Szigyarto, Utkarsh J. Dang, Roula Tsonaka, Pietro Spitali

## Abstract

**Objective:** Duchenne muscular dystrophy (DMD) is a progressive neuromuscular disorder for which monitoring biomarkers are urgently needed. We aimed to evaluate whether proteins in serum can accurately monitor patients’ function within the duration of a clinical trial.

**Methods:** In this study, we evaluated longitudinal serum proteins of DMD patients participating to the FOR-DMD clinical trial, comparing daily and intermittent corticosteroid regimens in boys aged 4-8 years at baseline. Using the aptamer-based protein platform SomaScan, we profiled 1500 proteins. Associations between protein levels and motor function outcomes, such as Rise from the Floor Velocity (RFV), 10-Meter Run/Walk Velocity (10MRWV), and North Star Ambulatory Assessment (NSAA), were assessed using linear mixed models. In particular, we explored whether patients with higher protein levels also tended to have better functional scores (across-patients analysis), and whether changes in protein levels within the same patient over time were linked to changes in their functional performance (within-patient analysis). Finally, penalized (Lasso) mixed models were applied to evaluate the predictive function of the proteins. The prediction accuracy of the models (evaluated by optimism-corrected Root Mean Squared Error) was compared to that of a simpler model with only age and treatment as predictors.

**Results:** Across-patients and within-patient analyses revealed consistent associations with three functional tests for a subset of proteins, notably RGMA, ART3, ANTXR2, and CFB. Multivariate models incorporating the proteins significantly associated with at least two tests, improved prediction accuracy for NSAA and RFV by 21% and 8%, respectively. These models also revealed a subset of proteins that were consistently selected. Quantification of CFB, RGMA, ANTXR2, SERPINF1 and ATP5PF using SomaScan showed strong agreement with measurements obtained using orthogonal methods such as ELISA, MRM-MS and an in-house developed bead-based sandwich immunoassay.

**Discussion:** These findings support the utility of serum protein signatures as objective, quantitative tools for monitoring disease progression and treatment response in DMD during clinical visits and clinical trials.
