## Supplementary material for "Evaluation of a serum protein signature as monitoring biomarker for Duchenne Muscular Dystrophy in a long-term clinical trial with corticosteroids": Table S3

### Sheet: Across-patient analysis
SeqId	Target	UniProt	EntrezGeneSymbol	Percentage NSAA	Percentage 10MRWV	Percentage RFV
23601-43	ACO12	Q8WYK0	ACOT12	86.1	99.6	99.6
15559-5	ANTR2	P58335	ANTXR2	94.6	99.7	99.8
7970-315	NAR3	Q13508	ART3	98	100	100
7788-1	CF6	P18859	ATP5PF	94.5	100	100
4129-72	Factor B	P00751	CFB	93.4	69.6	52.4
21499-17	COQ7	Q99807	COQ7	97.1	100	100
18271-43	OXSM	Q9NWU1	OXSM	86.5	99.8	100
8300-82	PEX14:N-term	O75381	PEX14	95.9	100	100
3079-62	TIG2	Q99969	RARRES2	94.5	98.2	77.9
5483-1	RGMA	Q96B86	RGMA	100	100	100
7735-17	PEDF	P36955	SERPINF1	32.7	71.6	15.5
18242-8	Sperm protein 17	Q15506	SPA17	93.4	99.1	99.1

### Sheet: Within-patient analysis
SeqId	Target	UniProt	EntrezGeneSymbol	Percentage NSAA	Percentage 10MRWV	Percentage RFV
20512-2	MUC18	P43121	MCAM	69.5	6.8	51.7
7970-315	NAR3	Q13508	ART3	68.5	80.1	95.4
18271-43	OXSM	Q9NWU1	OXSM	66.2	87.7	53.7
15386-7	FABPA	P15090	FABP4	64.9	38.1	39.2
18319-7	ODPX	O00330	PDHX	64.7	87.8	36.8
8300-82	PEX14:N-term	O75381	PEX14	63	87.9	64.6
21499-17	COQ7	Q99807	COQ7	63	79.9	64.5
20561-15	CNTN6	Q9UQ52	CNTN6	62.1	68.6	61.6
4159-130	Factor H	P08603	CFH	60.7	78.8	22.4
11207-3	Macrophage scavenger receptor:CD	P21757	MSR1	58.8	76.5	0
5105-2	Nogo Receptor	Q9BZR6	RTN4R	58.5	34.4	0
13098-93	VEGF-D	O43915	VEGFD	57.9	45	22.4
8484-24	Leptin	P41159	LEP	57.8	35.8	0.2
20934-13	RAB24	Q969Q5	RAB24	56.6	77.7	65.2
18242-8	Sperm protein 17	Q15506	SPA17	53.3	85.2	70.2
23601-43	ACO12	Q8WYK0	ACOT12	52.8	76.6	56
2948-58	Growth hormone receptor	P10912	GHR	52	31.4	1
4481-34	C4	P0C0L4|P0C0L5	C4A|C4B	47.6	42.4	5.1
17384-110	K6PF	P08237	PFKM	40	48.9	9.2
17856-23	NT5M	Q9NPB1	NT5M	30.2	84.7	11
4129-72	Factor B	P00751	CFB	30.2	64.9	28.1
12333-87	RPIA	P49247	RPIA	29.4	77.2	13.1
14082-56	TLN2	Q9Y4G6	TLN2	27.7	75.7	14.1
23554-2	SHD	Q96IW2	SHD	26.1	80	13.1
25042-3	MAOM	P23368	ME2	25.5	82.8	7.4
15559-5	ANTR2	P58335	ANTXR2	25.5	79.3	64.9
2567-5	Factor I	P05156	CFI	25.4	60.9	29.2
4673-13	IL-6	P05231	IL6	24.6	32	0
7788-1	CF6	P18859	ATP5PF	23.9	76.6	13.6
18309-18	CISY	O75390	CS	23.6	79.8	7.1
17370-186	ABHDA	Q9NUJ1	ABHD10	22.5	85.6	8.1
18226-148	COX5A	P20674	COX5A	19	81	12
20445-29	AP1AR	Q63HQ0	AP1AR	18.8	78.7	62.3
17678-28	VSIG4	Q9Y279	VSIG4	17.8	39.9	43.9
20458-22	NDUA2	O43678	NDUFA2	17.4	70	8.2
7161-25	G6PE	O95479	H6PD	16.9	61.9	29.4
13939-14	UGPA1	Q16851	UGP2	16.1	70.3	12.8
12458-79	CHP1	Q99653	CHP1	15.5	71.8	4.7
9370-69	GGH	Q92820	GGH	14.1	32.3	1.3
22773-69	SDHB	P21912	SDHB	13.6	81	46.6
17797-1	CUL1	Q13616	CUL1	13.4	44.6	9.5
6420-4	SDHF2	Q9NX18	SDHAF2	13.3	78.8	1.8
23278-13	39S ribosomal protein L12	P52815	MRPL12	11.8	73.2	9
5864-10	aldolase A	P04075	ALDOA	10.4	44.5	4.4
12385-4	CAN3	P20807	CAPN3	9.6	10.1	4.8
19238-12	GLNA	P15104	GLUL	9.6	76.8	55.8
18299-13	CPNS1	P04632	CAPNS1	8.6	45.4	8.4
5483-1	RGMA	Q96B86	RGMA	8.2	42.5	68.7
11538-216	DCMC	O95822	MLYCD	5.2	72	10
5843-60	NG36	Q96KQ7	EHMT2	4.5	8.1	6.9
3069-52	IgM	P01871	IGHM	4.5	6	0.2
20185-44	ODP2	P10515	DLAT	2.2	76.3	7.1
5011-11	PBEF	P43490	NAMPT	1.5	8.3	0.5
8048-9	FTMT	Q8N4E7	FTMT	1	35.5	1.9
23148-100	Endothelial lipase	Q9Y5X9	LIPG	0.9	2.1	0
14110-200	ON	P09486	SPARC	0.8	0	0
7870-8	CNDP1	Q96KN2	CNDP1	0.3	0	0
5061-27	B7-H2	O75144	ICOSLG	0.1	0	0
7735-17	PEDF	P36955	SERPINF1	0	1.3	0.1
8973-23	FCRL4:ECD	Q96PJ5	FCRL4	0	0	0
13526-5	LA:RRM	P05455	SSB	0	0	0
